# Genome sequencing of 35,024 predominantly African ancestry persons addresses gaps in genomics and healthcare

**DOI:** 10.1101/2025.10.30.25338549

**Authors:** Cecile Avery, Mojgan Babanejad, James Baker, Xavier Bledsoe, Freida Blostein, Robert W Corty, Kimberlyn Ellis, Adriana M Hung, Allison Lake, John Shelley, Quanhu Sheng, Vanderbilt University Medical Center and Alliance for Genomic Discovery Investigators, Melinda Aldrich, Melissa Basford, Lisa Bastarache, Jennifer Below, Alexander G Bick, Peter Embi, QiPing Feng, Eric Gamazon, Lide Han, Jibril Hirbo, Kayla Marginean, Jonathan Mosley, Jill Pulley, Dan M. Roden, Douglas M Ruderfer, Megan Shuey, Yu Shyr, C Michael Stein, Colin Walsh, Consuelo Wilkins

## Abstract

Genetic variation is crucial in human development, disease susceptibility, and drug response. Despite populations of African descent having the highest degree of genetic variation, genetic research has predominantly focused on populations of European descent, limiting potential for discovery. Recent studies of individuals with African ancestry have driven key medical advances benefiting all populations. Large scale, electronic health record (EHR) linked biobanks have provided opportunities to expand genetic research to larger and more diverse populations. We present initial results from the Alliance for Genomic Discovery (n = 35,024), in which 80% of participants have majority African ancestry, with genome sequencing and extensive phenotyping (median ∼10 years of EHR data). We demonstrate that genetic variants known to disproportionately cause disease in patients of African descent are under-documented in the medical record, including treatable genetic conditions such as transthyretin amyloidosis. Our findings confirm that many disease-associated genetic variants have consistent effects between groups with majority African and European ancestry, including common variation, structural variation, and clonal hematopoiesis of indeterminate potential. We discover novel variants associated with drug adverse events and diagnostic codes, powered by the increased frequency of these variants in individuals with majority African ancestry. Furthermore, we report independent effects of genetic risk and social factors on glycemic control in individuals with type 2 diabetes. Overall, this work highlights the value of integrating genome sequencing and deep phenotyping in genetically diverse populations to broaden our understanding of human health and disease.
