## Supplementary Tables for "Genome sequencing of 35,024 predominantly African ancestry persons addresses gaps in genomics and healthcare"

### Sheet: Supplementary Tables legend
Table S1	All pathogenic ClinVar TTR variants identified in the cohort
Table S2	Structured and unstructured data used to define clinical recognition of clinically relevant genotypes.
Table S3	AGD35k African Ancestry GWAS index SNPs and replication in AGD35k European Ancestry GWAS, UK Biobank, GWAS catalog, FinnGen
Table S4	Regular expressions used to identify 11 drugs/drug classes in electronic health record problem list entries
Table S5	Demographic summary of cases and controls of adverse drug events for 11 drugs/drug classes
Table S6	Base GWAS summary statistics used for PRS-lab trait association testing in the African-ancestry diabetes cohort
Table S7	Regression results and model performance for each PRS-lab trait association conducted in the African-ancestry diabetes cohort
Table S8	Query terms applied to clinical notes to identify patients experiencing financial insecurity

### Sheet: Table S1
Locus	Zygosity	Count	Allele Frequency
chr18:31592956-C-T	0/1	1	2.86x10-5
chr18:31592974-G-A	0/1	2	5.71x10-5
chr18:31595157-A-G	0/1	1	2.86x10-5
chr18:31595158-C-T	0/1	1	2.86x10-5
chr18:31598610-A-G	0/1	1	2.86x10-5
chr18:31598655-G-A	0/1	1089	0.031
chr18:31598655-G-A	1/1	12	3.43x10-4

### Sheet: Table S2
Gene/condition	Type	Code/Keyword
Sickle cell trait or disease	Diagnosis	Hemoglobinopathies (PheX GE_970*), genetic carrier status (PheX GE_983), Hemoglobin C trait (PheX GE_983.2), acute chest shydrome (PheX RE_486.5)
	Testing	Hemoglobin quantification (CPT 83020, 83021), sickling of RBC, reduction (CPT 85660)
	Keyword	sickle cell
G6PD A- haplotype	Diagnosis	genetic carrier status (PheX GE_983), hereditary hemolytic anemias (PheX GE_970.6*)
	Testing	G6PD quantification (CPT 82955)
	Keyword	g6pd OR favism OR heinz bodies
APOL1, bi-allelic	Diagnosis	genetic carrier status (PheX GE_983), hereditary nephropathies (ICD10 N07*)
	Testing	None
	Keyword	apol1 OR apolipoprotein l1
TTR, mono-allelic	Diagnosis	genetic carrier status (PheX GE_983), heredofamilial amyloidosis (ICD10 E85*)
	Testing	Tc-99m pyrophosphate (PYP) scintigraphy (HCPCS A9538)
	Keyword	transthyretin OR ttr OR familial amyloid OR congo red OR green birefringen*

### Sheet: Table S3
									African Ancestry AGD35k							European Ancestry AGD35k
	ID	A0	A1	Phecode	Phecode string	category_string			A1FREQ	N	BETA	SE	CHISQ	LOG10P		A1FREQ	N	BETA	SE	CHISQ	LOG10P		Replication in UKB, GWAS catalog or FinnGen	Variant not in databases	Most significant related trait	p-value	beta	source
1	chr1:109275216:T:C	T	C	272	Disorders of lipoid metabolism	endocrine/metabolic			0.66	25669	0.15	0.02	37.62	9.07		0.773	4196	0.17	0.08	3.86	1.31		p<5e-8		Direct low density lipoprotein cholesterol levels	2.2E-308	0.12	PMID:34226706
	chr1:109275216:T:C	T	C	272.1	Hyperlipidemia	endocrine/metabolic			0.66	25672	0.15	0.02	37.1	8.95		0.773	4195	0.17	0.08	3.87	1.31		p<5e-8		Direct low density lipoprotein cholesterol levels	2.2E-308	0.12	PMID:34226706
2	chr1:154824796:C:G	C	G	772.3	Muscle weakness	symptoms			0.074	24960	0.35	0.06	34.8	8.44		0.056	4151	0.1	0.19	0.25	0.21		no
3	chr1:169903875:A:G	A	G	789	Nausea and vomiting	symptoms			0.01	24182	0.62	0.11	32.18	7.85									no	x
4	chr1:177920345:A:G	A	G	278.11	Morbid obesity	endocrine/metabolic			0.258	25754	0.16	0.03	33.87	8.23		0.2	4227	0.2	0.1	4	1.34		p<5e-8		Body mass index	1.7e-87	0.0464	PMID:34226706
5	chr1:223092986:T:C	T	C	286	Coagulation defects	hematopoietic			0.2	25412	-0.2	0.04	31.6	7.72		0.313	4199	-0.07	0.1	0.49	0.32		no
6	chr1:244365452:G:A	G	A	216.1	Screening for malignant neoplasms of the skin	neoplasms			0.428	25921	-0.12	0.02	32.39	7.9		0.297	4184	0	0.06	0	0.01		no
7	chr1:30071232:C:T	C	T	286	Coagulation defects	hematopoietic			0.164	25271	0.23	0.04	34.71	8.42		0.032	4175	-0.31	0.27	1.33	0.6		no
9	chr10:111350502:G:C	G	C	278	Overweight	obesity and other hyperalimentation			0.128	25345	0.16	0.03	30.34	7.44		0.447	4145	0.01	0.06	0.01	0.04		no
10	chr10:112998590:C:T	C	T	250.3	Insulin pump user	endocrine/metabolic			0.293	26000	0.22	0.03	52.59	12.39		0.293	4236	0.07	0.1	0.46	0.3		p<5e-8		Type 2 diabetes	2.2E-308	0.306	PMID:30054458
	chr10:112998590:C:T	C	T	250	Diabetes mellitus	endocrine/metabolic			0.294	25647	0.17	0.02	59.45	13.9		0.294	4182	0.19	0.07	7.41	2.19		p<5e-8		Type 2 diabetes	2.2E-308	0.306	PMID:30054458
	chr10:112998590:C:T	C	T	250.2	Type 2 diabetes	endocrine/metabolic			0.294	25899	0.26	0.03	105.27	23.97		0.294	4213	0.24	0.09	7.58	2.23		p<5e-8		Type 2 diabetes	2.2E-308	0.306	PMID:30054458
11	chr10:15750379:C:T	C	T	619	Noninflammatory female genital disorders	genitourinary			0.379	25524	0.17	0.03	29.97	7.36		0.102	4120	0.16	0.17	0.88	0.46		no
12	chr11:11986483:A:G	A	G	250	Diabetes mellitus	endocrine/metabolic			0.67	25674	0.12	0.02	30.34	7.44		0.43	4176	-0.03	0.06	0.21	0.19		no
14	chr12:34583277:T:C	T	C	585.3	Chronic renal failure [CKD]	genitourinary			0.343	25629	0.15	0.03	29.8	7.32									no
15	chr12:3589677:C:G	C	G	586	Other disorders of the kidney and ureters	genitourinary			0.026	25424	0.49	0.09	30.05	7.38									no
16	chr12:59086673:A:T	A	T	509	Respiratory failure	insufficiency			0.01	25996	0.81	0.14	33.89	8.24									no	x
17	chr13:104308369:G:A	G	A	509	Respiratory failure	insufficiency			0.041	26010	0.39	0.07	32.37	7.9		0.042	4229	0.5	0.2	6.13	1.88		no
18	chr13:49321508:G:A	G	A	476	Allergic rhinitis	respiratory			0.284	24956	-0.15	0.03	30.26	7.42		0.287	4073	0.04	0.08	0.22	0.2		no
19	chr13:76654904:G:A	G	A	276.13	Hyperpotassemia	endocrine/metabolic			0.102	25893	0.29	0.05	32.48	7.92		0.265	4234	0.12	0.14	0.75	0.41		no
20	chr14:20697803:C:A	C	A	350	Abnormal movement	neurological			0.032	25241	0.45	0.08	32.79	7.99									no	x
	chr14:20697803:C:A	C	A	512.9	Other dyspnea	respiratory			0.032	24515	0.39	0.07	34.66	8.41									no
21	chr14:27644961:C:T	C	T	687	Symptoms affecting skin	dermatologic			0.705	25309	0.17	0.03	31.1	7.61		0.667	4135	0.01	0.08	0.03	0.06		no
22	chr15:69448758:CT:C	CT	C	783	Fever of unknown origin	symptoms			0.792	24665	-0.15	0.03	31.06	7.6		0.948	4061	-0.11	0.13	0.66	0.38		no
23	chr16:24431870:A:G	A	G	296	Mood disorders	mental disorders			0.025	25264	0.48	0.07	40.32	9.67									no	x
	chr16:24431870:A:G	A	G	296.2	Depression	mental disorders			0.025	25309	0.49	0.08	37.36	9.01									no
	chr16:24431870:A:G	A	G	296.22	Major depressive disorder	mental disorders			0.025	25569	0.5	0.09	32.2	7.86									no
24	chr16:254041:G:T	G	T	280.1	Iron deficiency anemias	unspecified or not due to blood loss			0.126	25479	0.27	0.04	42.95	10.25									p<5e-8		Mean corpuscular hemoglobin	5.1e-13	-0.507	PMID:32888493
25	chr16:261133:G:A	G	A	280	Iron deficiency anemias	hematopoietic			0.127	25256	0.24	0.04	39.08	9.39									p<5e-8		Mean corpuscular hemoglobin	3.4e-11	-0.464	PMID:32888493
26	chr17:70189566:G:T	G	T	285	Other anemias	hematopoietic			0.015	24503	0.46	0.08	30.7	7.52									no	x
27	chr19:36067293:C:T	C	T	458	Hypotension	circulatory system			0.023	25338	0.59	0.1	33.39	8.12		0.034	4150	0.06	0.28	0.05	0.08		p<0.05		Hypotension	0.045	0.108035	finngen r12
28	chr19:44323110:C:T	C	T	740	Osteoarthrosis	musculoskeletal			0.686	25550	-0.16	0.03	31.01	7.59		0.657	4181	-0.12	0.09	1.76	0.73		no
29	chr19:52596543:C:T	C	T	840	Sprains and strains	injuries & poisonings			0.166	25243	0.22	0.04	29.95	7.35		0.219	4150	0.12	0.11	1.29	0.59		no
30	chr19:9395423:C:G	C	G	411.4	Coronary atherosclerosis	circulatory system			0.016	25513	0.73	0.13	32.79	7.99		0.073	4206	0.07	0.19	0.12	0.14		p<0.05		Coronary artery disease	0.0026	0.0324	PMID:29212778
31	chr2:100407922:C:A	C	A	585	Renal failure	genitourinary			0.034	25837	0.33	0.06	29.77	7.31									no	x
32	chr2:129019683:G:T	G	T	250.4	Abnormal glucose	endocrine/metabolic			0.086	25420	-0.26	0.05	29.72	7.3									no	x
	chr2:129019683:G:T	G	T	250.42	Other abnormal glucose	endocrine/metabolic			0.086	25484	-0.28	0.05	32.64	7.96									no
33	chr2:228371838:G:A	G	A	276.1	Electrolyte imbalance	endocrine/metabolic			0.01	25168	0.61	0.11	30.06	7.38									no	x
34	chr2:634476:G:C	G	C	278	Overweight	obesity and other hyperalimentation			0.888	25427	0.17	0.03	32.48	7.92		0.843	4141	0.09	0.08	1.27	0.59		p<5e-8		Body-mass index, inverse-rank normalized	3e-100	0.0632038	finngen r12
35	chr2:636017:C:T	C	T	278.1	Obesity	endocrine/metabolic			0.887	25845	0.18	0.03	33.13	8.07		0.842	4210	0.13	0.08	2.45	0.93		p<5e-8		Body-mass index, inverse-rank normalized	2.1e-100	0.0632236	finngen r12
36	chr20:14210914:C:G	C	G	512.8	Cough	respiratory			0.046	24383	0.33	0.05	39.31	9.44									no	x
37	chr20:38334705:G:A	G	A	300.1	Anxiety disorder	mental disorders			0.02	24996	0.51	0.09	31.59	7.72									no	x
38	chr21:34963266:T:C	T	C	300.1	Anxiety disorder	mental disorders			0.012	24760	0.65	0.12	30.08	7.38									no	x
39	chr3:151460551:T:A	T	A	350	Abnormal movement	neurological			0.015	25209	0.61	0.11	30.26	7.42									no	x
40	chr3:166583968:T:A	T	A	760	Back pain	symptoms			0.014	24757	0.55	0.1	33.57	8.16		0.063	4071	-0.01	0.14	0.01	0.03		no
41	chr5:117873455:T:C	T	C	339	Other headache syndromes	neurological			0.043	24657	0.33	0.06	29.93	7.35		0.044	4073	0.14	0.19	0.59	0.35		no
42	chr5:135828929:A:C	A	C	512	Other symptoms of respiratory system	respiratory			0.545	24082	0.11	0.02	33.27	8.1		0.755	3954	0.07	0.06	1.41	0.63		no
43	chr5:14388527:A:G	A	G	790.6	Other abnormal blood chemistry	symptoms			0.233	25378	0.19	0.03	37.52	9.04		0.08	4177	-0.09	0.15	0.34	0.25		no
44	chr5:171874324:A:C	A	C	726	Peripheral enthesopathies and allied syndromes	musculoskeletal			0.381	25782	0.16	0.03	29.88	7.34		0.069	4163	-0.01	0.23	0	0.01		no
45	chr5:3337825:G:A	G	A	278.1	Obesity	endocrine/metabolic			0.892	25854	-0.2	0.03	39.09	9.39									no	x
	chr5:3337825:G:A	G	A	278	Overweight	obesity and other hyperalimentation			0.891	25456	-0.19	0.03	37.4	9.02									no	x
46	chr6:110474693:C:A	C	A	539	Bariatric surgery	digestive			0.335	24957	-0.15	0.03	32.36	7.89		0.068	4079	0.06	0.16	0.16	0.16		no
47	chr6:116327255:C:T	C	T	418	Nonspecific chest pain	circulatory system			0.068	24520	0.22	0.04	32.35	7.89									no
48	chr6:117186358:A:C	A	C	285.2	Anemia of chronic disease	hematopoietic			0.814	25930	0.22	0.04	32.88	8.01		0.64	4253	-0.01	0.12	0	0.02		no
49	chr6:130415450:C:T	C	T	285	Other anemias	hematopoietic			0.245	24925	0.13	0.02	32.18	7.85		0.067	4076	-0.01	0.12	0.01	0.04		no
50	chr6:134754040:A:G	A	G	278	Overweight	obesity and other hyperalimentation			0.014	25235	0.47	0.08	33.89	8.23									no	x
51	chr6:88014148:C:T	C	T	782.3	Edema	symptoms			0.885	25356	-0.22	0.04	29.91	7.34		0.886	4154	-0.33	0.16	4.3	1.42		no
52	chr7:103613394:C:A	C	A	586	Other disorders of the kidney and ureters	genitourinary			0.034	25522	0.44	0.08	31.16	7.62									no	x
53	chr7:133588181:A:G	A	G	585.3	Chronic renal failure [CKD]	genitourinary			0.011	25918	0.71	0.12	33.65	8.18									no	x
54	chr7:57557348:A:G	A	G	306	Other mental disorder	mental disorders			0.045	25571	-0.27	0.05	31.85	7.78		0.177	4154	-0.07	0.07	0.91	0.47		no
55	chr7:81251906:G:A	G	A	275	Disorders of mineral metabolism	endocrine/metabolic			0.084	25908	0.29	0.05	31.12	7.62									no
56	chr8:103312175:G:A	G	A	327.3	Sleep apnea	neurological			0.059	25959	0.33	0.05	35.42	8.58									no	x
57	chr9:131067273:G:A	G	A	773	Pain in limb	symptoms			0.588	24519	-0.12	0.02	30.62	7.5		0.796	4070	0.02	0.08	0.08	0.11		no

### Sheet: Table S4
penicillin***	CYP2D6 mediated opioids*	sulfas* ‡	ace inhibitors	morphine* ⁰	statins****	aspirin***** †	cephalexin	erythromycin	levofloxacin	atorvastatin*	meperidine	simvastatin*
pcn	codeine	Azulfidine	Prinivil	morphine	statin	aspirin	cephalexin	erythromycin	levofloxacin	amlodipine/atorvastatin	meperidine	Simcor
penicillin	codien	sulfasalazine	Zestril	Arymo	Advicor	^asa^	Keflet	erithromycin	Iquix	Caduet	Demerol	simvastatin/niacin
penecillin	codene	Gantanol	Qbrelis	Astramorph	lovastatin-niacin	Bayer	Keflex	A/T/S	Levaquin	Atorvaliq	Mepergan	ezetimibe/simvastatin
pennic	codine	Urobak	lisinopril	Avinza	Simcor	Durlaza	Keftab	Akne-Mycin	Quixin	atorvastatin	Demorol	Vytorin
amoxicillin	codone	sulfamethoxazole	Altace	Depodur	simvastatin-niacin	Measurin	Panixine	Bristamycin	Levoquin	Lipitor		Cholib
amoxil	codeine/acetaminophen	Bactrim	ramipril	Duramorph	amlodipine-atorvastatin	Vazalore	cefalexin	C-Solve-2		ezetimibe/atorvastatin		fenofibrate/simvastatin
ampicillin	Capital and Codeine	Cotrim	Capoten	Infumorph	Caduet			E-Base		Liptruzet		FloLipid
augmentin	Codrix	Septra	captopril	Kadian	Atorvaliq			E-Glades		Lypqozet		simvastatin
carbenicillin	Empracet with Codeine	Sulfatrim	Epaned	Mitigo	atorvastatin			E-Mycin				Zocor
cloxacillin	Papa-Deine	Sulfamethoprim	Vasotec	Morphabond	Lipitor	† exclude results with:		E-Solve				Juvisync
cloxapen	Penaphen with Codeine	Sulmeprim	enalapril	MS Contin	Baycol	Excedrin		E.E.S.				sitagliptin/simvastatin
dicloxacillin	Proval	Trimeth/Sulfa	Lotensin	Oramorph	cerivastatin	Aggrenox		^EES^ *****
dycill	Tylenol with Codeine	Uroplus	benazepril	morphine/naltrexone	Lipobay	Omeprazole		Emgel
dynapen	codeine/acetaminophen/aspirin	sulfamethoxazole/trimethoprim	Monopril	Embeda	ezetimibe-atorvastatin	Axotal		Ery-Tab
floxacillin	Codeine, Aspirin, APAP formula	Azo Gantanol	fosinopril		Liptruzet	Fiorinal		Eryc
floxapen	codeine/pseudoephedrine/triprolidine	sulfamethoxazole/phenazopuridine	Accupril		Lypqozet	Lanorinal		Erycette
geocillin	Actifed with Codeine	Gantrisin	quinapril		ezetimibe-rosuvastatin	Fiorinal with Codeine		Eryderm
mezlin	Triacin-C	Lipo Gantrisin	Mavik		Roszet	Azdone		Erygel
mezlocillin	codeine/bromodiphenhydramine	Sosol	Gopten		ezetimibe-simvastatin	Vicoprin		Erymax
nafcillin	Ambenyl	Soxazole	Odrik		Vytorin	Soma compound		Erypar
nallpen	Bromanyl	Sulfalar	trandolapril		fenofibrate-pravastatin	Soma compound with codeine		Eryped
omnipen	codeine/butalbital/acetaminophen/caffeine	sulfisoxazole	Univasc		Pravafenix	Codeine, Aspirin, APAP		Erythra-Derm
oxacillin	Fioricet with Codeine	Eyzole	moexipril		Cholib	Codoxy		Erythro-Statin
penicillin	Phrenilin with Caffeine and Codeine	Ilosone Sulfa	Aceon		fenofibrate-simvastatin	Percodan		Erythrocin
permapen	codeine/butalbital/aspirin/caffeine	Pediazole	perindopril		fluvastatin	Roxiprin		Ethril
pfizerpen	Fiorinal with Codeine	sulfisoxazole/erythromycin	ace inhibitor		Lescol	Compound 65		Ilosone
piperacillin	codeine/carisoprodol/aspirin	Azo Gantrisin	ace_inhibitor		Altocor	Darvon		Ilotycin
pipracil	Soma compound with Codeine	sulfisoxazole/phenazopyrdine	ace-inhibitor		Altoprev	Equagesic		PCE
polycillin	codeine/chlorpheniramine	Sulfamylon	Angiotensin converting enzyme		lovastatin	Mepro-aspirin		Pediamycin
polymox	Codeprex	mafenide	Angiotensin-converting enzyme		Mevacor	Micrainin		Pediazole
principen	Penntuss	Lantrisul			Livalo	Q-Gesic		Pfizer-E
staphcillin	Tuxarin	Neotrizine			Nikita	Invagesic		R-P Mycin
sulbactam	Tuzistra	Sildaflo			pitavastatin	Norgesic		Robimycin
ticarcillin	codeine/phenylephrine/promethazine	Silvadene			Zypitamag	Orphengesic		Sansac
timentin	Phenergan VC with Codeine	Sulfa-Triple			Pravachol	Robaxisal		Staticin
totacillin	Pherazine VC with Codeine	Sulfaloid			pravastatin	Pravigard		T-Stat
trimox	Prometh VC with Codeine	Sulfonamides Duplex			pravastatin-aspirin	Synalgos-DC		Wyamycin
unasyn	codeine/promethazine	Sulfose			Pravigard	Talwin		Aktipak
unipen	Phenergan with Codeine	Terfonyl			Crestor	asacal		Benzamycin
veetids	Pherazine with Codeine	Thermazene			Ezallor	pentasa		Eryzole
wycillin	acetaminophen/caffeine/dihydrocodeine	Triple Sulfa			rosuvastatin	kidney
zosyn	DHC Plus	Triple Sulfoid			FloLipid	renal
penbritin	Synalgos-DC-A	sulfadiazine			simvastatin	sickle cell
amcill	Trezix	sulfamethazine			Zocor	Willebrand
probampacin	aspirin/caffeine/dihydrocodeine	sulfapyridine			Juvisync	hemophilia
spectrobid	Synalgos-DC	Bleph			sitagliptin-simvastatin	hepatitis
dispermox	acetaminophen/hydrocodone	Blephamide				" PUD "
larotid	Allay	Cetamide				ulcer
moxatag	Anexsia	Cetapred				contraindicated
omeclamox	Bancap	FML-S				hydrocodone
polymox	Co-Gesic	Gyne-Sulf				codeine
prevpac	Duradyne	Isopto Cetapred				crohn
talicia	Hy-Phen	Klaron
utimox	Lorcet	Metimyd
voquenza	Lortab	Ocusulf
wumox	Norcet	Predamide
geocillin	Norco	Predsulfair
geopen	Tycolet	Sodium Sulamyd
pyopen	Vicodin	Sulfacel
pathocil	Zydone	Sulfair
tegopen	Zyfrel	Sulphrin
bactocill	acetaminophen/benzhydrocodone	Sulster
prostaphlin	Apadaz	Sulten
beepen	aspirin/hydrocodone	Sultrin
betapen	Azdone	Trysul
bicillin	Vicoprin	Vagilia
duracillin	hydrocodone/phenylpropanolamine	Vasocidin
extencilline	Codamine	sulfacetamide
ledercillin	hydrocodone/guaifenesin	AVC
lentocilin	Flowtuss	sulfanilamide
luxzyla	Obredon	sulfamerazine
pen-vee	hydrocodone/homatropine methylbromide	Microsul
penapar	Hycodan	Proklar
pentids	Hydropane	Thiosulfuil
pre-pen	Tussigon	sulfamethizole
uticillin	hydrocodone/guaifenesin/pseudoephedrine	Fansidar
v-cillin	Hycofenix	sulfadoxine/pyrimethamine
cuprimine	Xtrelus	sulfafurazole
" depen "	hydrocodone/chlorpheniramine	sulfadimidine
ticar	Tussicaps	sulfisomidine
	Tussionex Pennkinetic	sulfadoxine
	Vituz	sulfamoxole
	hydrocodone/ibuprofen	sulfanitran
	Reprexain	sulfadimethoxine
	Vicoprofen	sulfamethoxypyridazine
	hydrocodone/pseudoephedrine	sulfametoxydiazine
	Rezira	sulfametopyrazine
	hydrocodone/chlorpheniramine/pseudoephedrine	terephtyl
	Zutripro	sulfaisodimidine
	hydrocodone	sulfonamide
	Hysingla
	Vantrela
	Zohydro
	acetaminophen/oxycodone
	Oxycet
	Percocet
	Roxicet
	Roxilox
	Tylox
	Xartemis
	aspirin/oxycodone
	Codoxy
	Percodan
	Roxiprin
	ibuprofen/oxycodone
	Combunox
	oxycodone
	Oxaydo
	Oxycontin
	Roxicodone
	Roxybond
	Xtampza
	naloxone/oxycodone
	Targiniq
	Troxyca
	tramadol
	Conzip
	Qdolo
	Rybix
	Ryzolt
	Ultram
	tramadol/celecoxib
	Seglentis
	tramadol/acetaminophen
	Ultracet
* "/" = AND; all else is exact string
⁰ not "apomorphine"
*** not "NOT PCN" or "NOT penicillin"; "-"=AND
**** not "nystatin" or "nitrofurstatin"
***** where ^=punctuation {, ; . ( ) [ ] } or a space, but not letters; should not be leading or trailing letter character
‡ not "possible sulfa" or "sulfate"

### Sheet: Table S5
	Penicillin		Sulfas		ACE inhibitors		CYP2D6-mediated opioids		Morphine		Statins		Cephalexin		Levofloxacin		Meperidine		Erythromycin		Aspirin
	Case	Control	Case	Control	Case	Control	Case	Control	Case	Control	Case	Control	Case	Control	Case	Control	Case	Control	Case	Control	Case	Control
	(N= 3539)	(N= 21591)	(N= 2041)	(N= 23089)	(N= 1609)	(N= 23521)	(N= 2680)	(N= 22450)	(N= 876)	(N= 24254)	(N= 602)	(N= 24528)	(N= 288)	(N= 24842)	(N= 250)	(N= 24880)	(N= 225)	(N= 24905)	(N= 255)	(N= 24875)	(N= 552)	(N= 22437)
Age
Mean ± SD (years)	50.38 ± 19.27	44.78 ± 20.5	54.63 ± 16.84	44.77 ± 20.52	61.69 ± 14.05	44.47 ± 20.33	55.91 ± 15.77	44.34 ± 20.57	52.13 ± 15.74	45.34 ± 20.54	67.5 ± 11.69	45.03 ± 20.3	52.84 ± 16.42	45.49 ± 20.45	57.48 ± 15.24	45.45 ± 20.44	56.99 ± 16.6	45.47 ± 20.43	55.11 ± 16.78	45.48 ± 20.44	56.28 ± 16.79	44.31 ± 20.44
Gender
Female	2585 (73.04%)	12938 (59.92%)	1606 (78.69%)	13917 (60.28%)	1095 (68.05%)	14428 (61.34%)	2152 (80.3%)	13371 (59.56%)	669 (76.37%)	14854 (61.24%)	398 (66.11%)	15125 (61.66%)	235 (81.6%)	15288 (61.54%)	197 (78.8%)	15326 (61.6%)	182 (80.89%)	15341 (61.6%)	218 (85.49%)	15305 (61.53%)	390 (70.65%)	13494 (60.14%)
Male	954 (26.96%)	8653 (40.08%)	435 (21.31%)	9172 (39.72%)	514 (31.95%)	9093 (38.66%)	528 (19.7%)	9079 (40.44%)	207 (23.63%)	9400 (38.76%)	204 (33.89%)	9403 (38.34%)	53 (18.4%)	9554 (38.46%)	53 ( 21.2%)	9554 (38.4%)	43 (19.11%)	9564 (38.4%)	37 (14.51%)	9570 (38.47%)	162 (29.35%)	8943 (39.86%)
ehr_length
Mean ± SD ((years))	14.8 ± 9.28	12.87 ± 8.96	15.25 ± 9.43	12.95 ± 8.97	17.4 ± 9.22	12.85 ± 8.94	15.95 ± 9.51	12.8 ± 8.91	15.35 ± 9.8	13.06 ± 8.99	17.58 ± 8.77	13.03 ± 9.01	16.27 ± 9.31	13.1 ± 9.02	14.96 ± 9.51	13.12 ± 9.02	15.54 ± 9.89	13.12 ± 9.02	15.63 ± 9.51	13.11 ± 9.02	14.33 ± 9.6	12.85 ± 8.91

### Sheet: Table S6
PRS Name	Software	GWAS Catalog Accession 1	PMID 1	Training sample 1	GWAS Catalog Accession 2*	PMID 2*	Training sample 2*
Locke_BMI	PRS-CS	GCST002783	25673413	236781 European, 1276 Hispanic or Latin American, 887 African American or Afro-Caribbean (U.S.)
DIAMANTE_T2D	PRS-CS	GCST009380	30297969	574306 European
Mahajan_T2D	PRS-CS	GCST90132183	35551307	251740 European, 139705 East Asian, 40737 South Asian, 27417 Hispanic, 30167 African American, 2426 Zulu
GCST90319641_HbA1c	PRS-CS	GCST90319641	38584764	188149 European (U.K.)
GCST90319613_HbA1c	PRS-CS	GCST90319613	38584764	236622 European (U.K.)
GCST90025974_HbA1c	PRS-CS	GCST90025974	34226706	437749 European (U.K.)
GCST90019509_HbA1c	PRS-CS	GCST90019509	33462484	327177 European, 4847 African, 6895 South Asian
METAL_HbA1c	PRS-CS	GCST004903	28898252	88355 European, 18472 East Asian, 7572 South Asian, 7564 African American
MAGIC_HbA1c	PRS-CS	GCST000803	20858683	46368 European
GCST90161217_HbA1c	PRS-CS	GCST90161217	38990837	146720 European (U.K.)
GCST90161187_HbA1c	PRS-CS	GCST90161187	38990837	147055 European (U.K.)
MVP_CSx_META_t2d_xDIAMANTE	PRS-CSx	GCST009380	30297969	574306 European	GCST90479543 (phs001672)	39024449	116014 African
MVP_CSx_META_t2d**	PRS-CSx	GCST90479543 (phs001672)	39024449	432648 European	GCST90479543 (phs001672)	39024449	116014 African
MVP_CSx_META_Glucose_Mean	PRS-CSx	GCST90479543 (phs001672)	39024449	419946 European	GCST90479543 (phs001672)	39024449	118233 African
MVP_CSx_META_Glucose_Max	PRS-CSx	GCST90479543 (phs001672)	39024449	419671 European	GCST90479543 (phs001672)	39024449	117850 African
MVP_CSx_META_A1C_Mean	PRS-CSx	GCST90479543 (phs001672)	39024449	338848 European	GCST90479543 (phs001672)	39024449	98735 African
MVP_CSx_META_A1C_Max	PRS-CSx	GCST90479543 (phs001672)	39024449	338857 European	GCST90479543 (phs001672)	39024449	98772 African
MVP_CSx_META_mean_BMI	PRS-CSx	GCST90479543 (phs001672)	39024449	424221 European	GCST90479543 (phs001672)	39024449	118993 African
MVP_CSx_META_max_BMI	PRS-CSx	GCST90479543 (phs001672)	39024449	24231 European	GCST90479543 (phs001672)	39024449	118995 African
* When PRS-CSx was used, these scores were generated using meta-analysis of posterior effect size estimates from two separate GWAS training sets, leveraging cross-ancestry estimation to improve polygenic prediction.
** MVP_CSx_META_t2d PRS was carried forward for analysis

### Sheet: Table S7
Outcome	Covariates	Ancestry	PRS	Lab	N_total	beta	std.error	statistic	ci_lower	ci_upper	p.value	adj.r2	cor_pearson
Median value	Age, sex, DM meds indicator variable, G6PD deficiency, PCs 1-10	AFR	DIAMANTE_T2D	HbA1c	4459	0.192432	0.0357717	5.37944	0.122319	0.262544	7.8557e-08	0.0395255	0.0922559
Median value	Age, sex, DM meds indicator variable, G6PD deficiency, PCs 1-10	AFR	Mahajan_T2D	HbA1c	4459	0.187896	0.0355364	5.28741	0.118244	0.257547	1.3001e-07	0.0393146	0.0916773
Median value	Age, sex, DM meds indicator variable, G6PD deficiency, PCs 1-10	AFR	MVP_CSx_META_t2d	HbA1c	4459	0.126111	0.0258867	4.87163	0.0753726	0.176848	1.1453e-06	0.0384062	0.0954963
Median value	Age, sex, DM meds indicator variable, G6PD deficiency, PCs 1-10	AFR	GCST90319641_HbA1c	HbA1c	4459	0.0926733	0.0266965	3.47136	0.0403482	0.144999	0.00052275	0.0358846	0.0655889
Median value	Age, sex, DM meds indicator variable, G6PD deficiency, PCs 1-10	AFR	MVP_CSx_META_t2d_xDIAMANTE	HbA1c	4459	0.0861541	0.0270963	3.17956	0.0330454	0.139263	0.00148514	0.0354644	0.04729
Median value	Age, sex, DM meds indicator variable, G6PD deficiency, PCs 1-10	AFR	MVP_CSx_META_Glucose_Mean	HbA1c	4459	0.0645089	0.0253318	2.54656	0.0148585	0.114159	0.0109126	0.0346787	0.0573297
Median value	Age, sex, DM meds indicator variable, G6PD deficiency, PCs 1-10	AFR	GCST90025974_HbA1c	HbA1c	4459	0.0672429	0.0265378	2.53385	0.0152287	0.119257	0.0113158	0.0346647	0.0458263
Median value	Age, sex, DM meds indicator variable, G6PD deficiency, PCs 1-10	AFR	MVP_CSx_META_Glucose_Max	HbA1c	4459	0.0619371	0.0258494	2.39608	0.0112723	0.112602	0.0166127	0.0345173	0.0582523
Median value	Age, sex, DM meds indicator variable, G6PD deficiency, PCs 1-10	AFR	MVP_CSx_META_A1C_Mean	HbA1c	4459	0.0604236	0.0253389	2.38462	0.0107595	0.110088	0.0171383	0.0345054	0.048895
Median value	Age, sex, DM meds indicator variable, G6PD deficiency, PCs 1-10	AFR	MVP_CSx_META_A1C_Max	HbA1c	4459	0.0603508	0.025313	2.38419	0.0107374	0.109964	0.0171587	0.034505	0.0504549
First value	Age, sex, DM meds indicator variable, G6PD deficiency, PCs 1-10	AFR	DIAMANTE_T2D	HbA1c	4459	0.197508	0.0411298	4.80206	0.116894	0.278122	1.622e-06	0.034147	0.0844155
First value	Age, sex, DM meds indicator variable, G6PD deficiency, PCs 1-10	AFR	MVP_CSx_META_t2d	HbA1c	4459	0.141759	0.0297481	4.7653	0.0834524	0.200065	1.9459e-06	0.0340709	0.0922375
Median value	Age, sex, DM meds indicator variable, G6PD deficiency, PCs 1-10	AFR	GCST90019509_HbA1c	HbA1c	4459	0.0506236	0.0265107	1.90955	-0.0013374	0.102584	0.056255	0.0340625	0.0410825
Median value	Age, sex, DM meds indicator variable, G6PD deficiency, PCs 1-10	AFR	GCST90319613_HbA1c	HbA1c	4459	0.0495954	0.0260537	1.90358	-0.0014699	0.100661	0.057029	0.0340575	0.0350483
First value	Age, sex, DM meds indicator variable, G6PD deficiency, PCs 1-10	AFR	Mahajan_T2D	HbA1c	4459	0.191646	0.0408597	4.69033	0.11156	0.271731	2.8095e-06	0.0339175	0.0839013
Median value	Age, sex, DM meds indicator variable, G6PD deficiency, PCs 1-10	AFR	Locke_BMI	HbA1c	4459	0.030249	0.0265218	1.14053	-0.0217337	0.0822316	0.254125	0.0335527	0.0369972
Median value	Age, sex, DM meds indicator variable, G6PD deficiency, PCs 1-10	AFR	MVP_CSx_META_mean_BMI	HbA1c	4459	-0.0263668	0.025875	-1.01901	-0.0770819	0.0243483	0.308256	0.0334956	-0.0052179
Median value	Age, sex, DM meds indicator variable, G6PD deficiency, PCs 1-10	AFR	METAL_HbA1c	HbA1c	4459	0.0309603	0.0307945	1.00538	-0.0293969	0.0913175	0.314766	0.0334896	0.0351673
Median value	Age, sex, DM meds indicator variable, G6PD deficiency, PCs 1-10	AFR	MVP_CSx_META_max_BMI	HbA1c	4459	-0.0259605	0.0259361	-1.00094	-0.0767952	0.0248742	0.31691	0.0334877	-0.0031572
Median value	Age, sex, DM meds indicator variable, G6PD deficiency, PCs 1-10	AFR	GCST90161217_HbA1c	HbA1c	4459	0.0252729	0.0260248	0.97111	-0.0257357	0.0762816	0.331546	0.0334749	0.0132327
Median value	Age, sex, DM meds indicator variable, G6PD deficiency, PCs 1-10	AFR	MAGIC_HbA1c	HbA1c	4459	0.0139783	0.0306546	0.455994	-0.0461047	0.0740613	0.648416	0.033315	0.029562
Median value	Age, sex, DM meds indicator variable, G6PD deficiency, PCs 1-10	AFR	GCST90161187_HbA1c	HbA1c	4459	-0.0080446	0.0262567	-0.306382	-0.0595077	0.0434186	0.759328	0.0332901	-0.0023375
First value	Age, sex, DM meds indicator variable, G6PD deficiency, PCs 1-10	AFR	GCST90319641_HbA1c	HbA1c	4459	0.100247	0.0306799	3.2675	0.040114	0.160379	0.00109325	0.0314615	0.0625233
First value	Age, sex, DM meds indicator variable, G6PD deficiency, PCs 1-10	AFR	MVP_CSx_META_t2d_xDIAMANTE	HbA1c	4459	0.0975336	0.0311355	3.13255	0.036508	0.158559	0.0017442	0.0312736	0.0459216
First value	Age, sex, DM meds indicator variable, G6PD deficiency, PCs 1-10	AFR	MVP_CSx_META_Glucose_Mean	HbA1c	4459	0.0791069	0.0291041	2.71807	0.0220629	0.136151	0.00659187	0.0307457	0.0581296
First value	Age, sex, DM meds indicator variable, G6PD deficiency, PCs 1-10	AFR	MVP_CSx_META_Glucose_Max	HbA1c	4459	0.071368	0.0297016	2.40283	0.0131528	0.129583	0.0163095	0.030394	0.0564396
First value	Age, sex, DM meds indicator variable, G6PD deficiency, PCs 1-10	AFR	MVP_CSx_META_A1C_Mean	HbA1c	4459	0.0684593	0.0291157	2.35129	0.0113925	0.125526	0.0187521	0.0303406	0.0470262
First value	Age, sex, DM meds indicator variable, G6PD deficiency, PCs 1-10	AFR	MVP_CSx_META_A1C_Max	HbA1c	4459	0.0678573	0.0290862	2.33297	0.0108484	0.124866	0.019694	0.0303219	0.0481694
First value	Age, sex, DM meds indicator variable, G6PD deficiency, PCs 1-10	AFR	GCST90025974_HbA1c	HbA1c	4459	0.0601453	0.0305015	1.97188	0.00036242	0.119928	0.048685	0.029983	0.0379738
First value	Age, sex, DM meds indicator variable, G6PD deficiency, PCs 1-10	AFR	Locke_BMI	HbA1c	4459	0.0551157	0.0304676	1.809	-0.0046007	0.114832	0.0705193	0.0298486	0.0455831
First value	Age, sex, DM meds indicator variable, G6PD deficiency, PCs 1-10	AFR	GCST90019509_HbA1c	HbA1c	4459	0.0460172	0.0304663	1.51043	-0.0136967	0.105731	0.131005	0.0296323	0.0349789
First value	Age, sex, DM meds indicator variable, G6PD deficiency, PCs 1-10	AFR	MAGIC_HbA1c	HbA1c	4459	0.048081	0.0352165	1.3653	-0.0209434	0.117105	0.172229	0.0295412	0.0398591
First value	Age, sex, DM meds indicator variable, G6PD deficiency, PCs 1-10	AFR	GCST90319613_HbA1c	HbA1c	4459	0.0322296	0.0299448	1.0763	-0.0264622	0.0909214	0.281852	0.0293871	0.0231997
First value	Age, sex, DM meds indicator variable, G6PD deficiency, PCs 1-10	AFR	GCST90161187_HbA1c	HbA1c	4459	-0.0306567	0.0301666	-1.01625	-0.0897832	0.0284698	0.309567	0.0293597	-0.0129872
First value	Age, sex, DM meds indicator variable, G6PD deficiency, PCs 1-10	AFR	METAL_HbA1c	HbA1c	4459	0.0187316	0.0353867	0.529341	-0.0506264	0.0880897	0.596595	0.0291953	0.0286157
First value	Age, sex, DM meds indicator variable, G6PD deficiency, PCs 1-10	AFR	MVP_CSx_META_max_BMI	HbA1c	4459	-0.0076239	0.0298045	-0.255796	-0.0660407	0.0507929	0.79812	0.0291483	0.00652825
First value	Age, sex, DM meds indicator variable, G6PD deficiency, PCs 1-10	AFR	MVP_CSx_META_mean_BMI	HbA1c	4459	-0.0057817	0.0297346	-0.194442	-0.0640614	0.0524981	0.845839	0.0291423	0.00585062
First value	Age, sex, DM meds indicator variable, G6PD deficiency, PCs 1-10	AFR	GCST90161217_HbA1c	HbA1c	4459	0.00171631	0.0299065	0.0573891	-0.0569004	0.060333	0.954238	0.0291348	-0.0005583
Median value	Age, sex, DM meds indicator variable, G6PD deficiency, PCs 1-10	AFR	MVP_CSx_META_t2d	Gluc	5631	3.24599	0.650144	4.99273	1.97171	4.52027	6.1331e-07	0.0197193	0.071243
Median value	Age, sex, DM meds indicator variable, G6PD deficiency, PCs 1-10	AFR	Mahajan_T2D	Gluc	5631	4.03683	0.893143	4.5198	2.28627	5.78739	6.3169e-06	0.0189367	0.0425377
Median value	Age, sex, DM meds indicator variable, G6PD deficiency, PCs 1-10	AFR	DIAMANTE_T2D	Gluc	5631	3.73747	0.896983	4.16671	1.97938	5.49555	3.1367e-05	0.0184025	0.0387827
Median value	Age, sex, DM meds indicator variable, G6PD deficiency, PCs 1-10	AFR	MVP_CSx_META_Glucose_Mean	Gluc	5631	2.57846	0.634673	4.06266	1.3345	3.82242	4.9179e-05	0.0182532	0.0607392
Median value	Age, sex, DM meds indicator variable, G6PD deficiency, PCs 1-10	AFR	MVP_CSx_META_Glucose_Max	Gluc	5631	2.51941	0.648061	3.88761	1.24921	3.78961	0.0001024	0.0180106	0.0549625
Median value	Age, sex, DM meds indicator variable, G6PD deficiency, PCs 1-10	AFR	MVP_CSx_META_t2d_xDIAMANTE	Gluc	5631	2.43353	0.678613	3.58603	1.10344	3.76361	0.00033861	0.0176173	0.0545419
Median value	Age, sex, DM meds indicator variable, G6PD deficiency, PCs 1-10	AFR	MVP_CSx_META_A1C_Max	Gluc	5631	2.07825	0.631936	3.2887	0.839652	3.31684	0.00101272	0.0172604	0.0506707
Median value	Age, sex, DM meds indicator variable, G6PD deficiency, PCs 1-10	AFR	MVP_CSx_META_A1C_Mean	Gluc	5631	1.95748	0.632094	3.09681	0.718573	3.19638	0.00196578	0.0170463	0.0488612
Median value	Age, sex, DM meds indicator variable, G6PD deficiency, PCs 1-10	AFR	GCST90319613_HbA1c	Gluc	5631	1.43684	0.65081	2.20778	0.161255	2.71243	0.0273001	0.0162214	0.0279834
Median value	Age, sex, DM meds indicator variable, G6PD deficiency, PCs 1-10	AFR	GCST90319641_HbA1c	Gluc	5631	1.34306	0.664133	2.02227	0.0413559	2.64476	0.0431957	0.016084	0.0279018
Median value	Age, sex, DM meds indicator variable, G6PD deficiency, PCs 1-10	AFR	METAL_HbA1c	Gluc	5631	1.24694	0.764758	1.63051	-0.251982	2.74587	0.10305	0.0158334	0.0146173
Median value	Age, sex, DM meds indicator variable, G6PD deficiency, PCs 1-10	AFR	GCST90025974_HbA1c	Gluc	5631	0.850352	0.657399	1.29351	-0.43815	2.13885	0.195888	0.0156607	0.0170974
Median value	Age, sex, DM meds indicator variable, G6PD deficiency, PCs 1-10	AFR	Locke_BMI	Gluc	5631	0.837629	0.664406	1.26072	-0.464606	2.13986	0.207462	0.0156461	0.0193112
Median value	Age, sex, DM meds indicator variable, G6PD deficiency, PCs 1-10	AFR	GCST90161217_HbA1c	Gluc	5631	0.701892	0.648323	1.08263	-0.568821	1.97261	0.27902	0.0155729	0.014408
Median value	Age, sex, DM meds indicator variable, G6PD deficiency, PCs 1-10	AFR	GCST90019509_HbA1c	Gluc	5631	0.711193	0.661321	1.07541	-0.584995	2.00738	0.282236	0.0155702	0.0130324
Median value	Age, sex, DM meds indicator variable, G6PD deficiency, PCs 1-10	AFR	MAGIC_HbA1c	Gluc	5631	0.442708	0.765545	0.578291	-1.05776	1.94318	0.563091	0.0154261	0.00279261
Median value	Age, sex, DM meds indicator variable, G6PD deficiency, PCs 1-10	AFR	MVP_CSx_META_max_BMI	Gluc	5631	-0.291031	0.648907	-0.448494	-1.56289	0.980827	0.653814	0.0154027	-0.0021534
Median value	Age, sex, DM meds indicator variable, G6PD deficiency, PCs 1-10	AFR	MVP_CSx_META_mean_BMI	Gluc	5631	-0.215183	0.647248	-0.332459	-1.48379	1.05342	0.739555	0.0153868	-0.0001875
Median value	Age, sex, DM meds indicator variable, G6PD deficiency, PCs 1-10	AFR	GCST90161187_HbA1c	Gluc	5631	-0.122892	0.648763	-0.189425	-1.39447	1.14868	0.849767	0.0153737	-0.0013634
First value	Age, sex, DM meds indicator variable, G6PD deficiency, PCs 1-10	AFR	MVP_CSx_META_t2d	Gluc	5631	3.52752	0.845258	4.17331	1.87081	5.18423	3.0475e-05	0.0138838	0.0628255
First value	Age, sex, DM meds indicator variable, G6PD deficiency, PCs 1-10	AFR	Mahajan_T2D	Gluc	5631	4.28866	1.16111	3.69359	2.01289	6.56444	0.00022321	0.0132226	0.0480513
First value	Age, sex, DM meds indicator variable, G6PD deficiency, PCs 1-10	AFR	DIAMANTE_T2D	Gluc	5631	4.12119	1.1659	3.53476	1.83602	6.40636	0.00041143	0.0130213	0.046095
First value	Age, sex, DM meds indicator variable, G6PD deficiency, PCs 1-10	AFR	MVP_CSx_META_Glucose_Max	Gluc	5631	2.74085	0.842328	3.25389	1.08988	4.39181	0.0011451	0.0126868	0.0497479
First value	Age, sex, DM meds indicator variable, G6PD deficiency, PCs 1-10	AFR	MVP_CSx_META_Glucose_Mean	Gluc	5631	2.63661	0.825056	3.19567	1.0195	4.25372	0.0014028	0.0126209	0.0490346
First value	Age, sex, DM meds indicator variable, G6PD deficiency, PCs 1-10	AFR	MVP_CSx_META_t2d_xDIAMANTE	Gluc	5631	2.31153	0.882153	2.62033	0.582511	4.04055	0.00880818	0.0120332	0.0334904
First value	Age, sex, DM meds indicator variable, G6PD deficiency, PCs 1-10	AFR	MVP_CSx_META_A1C_Max	Gluc	5631	2.04073	0.821379	2.48451	0.430824	3.65063	0.0130018	0.0119113	0.0378796
First value	Age, sex, DM meds indicator variable, G6PD deficiency, PCs 1-10	AFR	MVP_CSx_META_A1C_Mean	Gluc	5631	1.99131	0.821516	2.42394	0.381134	3.60148	0.0153845	0.0118591	0.0369034
First value	Age, sex, DM meds indicator variable, G6PD deficiency, PCs 1-10	AFR	METAL_HbA1c	Gluc	5631	2.14293	0.993431	2.1571	0.195803	4.09005	0.0310403	0.0116441	0.032007
First value	Age, sex, DM meds indicator variable, G6PD deficiency, PCs 1-10	AFR	GCST90319641_HbA1c	Gluc	5631	1.49044	0.862956	1.72713	-0.200957	3.18183	0.0841993	0.0113503	0.0281289
First value	Age, sex, DM meds indicator variable, G6PD deficiency, PCs 1-10	AFR	GCST90319613_HbA1c	Gluc	5631	1.39114	0.845724	1.64491	-0.266477	3.04876	0.100044	0.0113015	0.0218266
First value	Age, sex, DM meds indicator variable, G6PD deficiency, PCs 1-10	AFR	Locke_BMI	Gluc	5631	0.754787	0.863289	0.874316	-0.937259	2.44683	0.381984	0.0109597	0.0186908
First value	Age, sex, DM meds indicator variable, G6PD deficiency, PCs 1-10	AFR	MAGIC_HbA1c	Gluc	5631	0.641659	0.994622	0.645128	-1.3078	2.59112	0.518871	0.0108984	0.0153766
First value	Age, sex, DM meds indicator variable, G6PD deficiency, PCs 1-10	AFR	GCST90161217_HbA1c	Gluc	5631	0.498895	0.842391	0.592237	-1.15219	2.14998	0.553716	0.0108869	0.00697208
First value	Age, sex, DM meds indicator variable, G6PD deficiency, PCs 1-10	AFR	MVP_CSx_META_max_BMI	Gluc	5631	-0.354446	0.843091	-0.420413	-2.0069	1.29801	0.6742	0.0108562	-0.0013768
First value	Age, sex, DM meds indicator variable, G6PD deficiency, PCs 1-10	AFR	MVP_CSx_META_mean_BMI	Gluc	5631	-0.31071	0.840931	-0.369484	-1.95893	1.33751	0.711781	0.0108491	-0.0010865
First value	Age, sex, DM meds indicator variable, G6PD deficiency, PCs 1-10	AFR	GCST90025974_HbA1c	Gluc	5631	-0.183307	0.854246	-0.214583	-1.85763	1.49101	0.8301	0.0108332	-0.000214
First value	Age, sex, DM meds indicator variable, G6PD deficiency, PCs 1-10	AFR	GCST90019509_HbA1c	Gluc	5631	0.181388	0.859302	0.211088	-1.50284	1.86562	0.832826	0.0108329	0.00529541
First value	Age, sex, DM meds indicator variable, G6PD deficiency, PCs 1-10	AFR	GCST90161187_HbA1c	Gluc	5631	-0.0360849	0.842904	-0.0428102	-1.68818	1.61601	0.965854	0.0108254	0.00140076
Median value	None	AFR	MVP_CSx_META_t2d	HbA1c	4459	0.164435	0.0256743	6.40468	0.114114	0.214757	1.6626e-10	0.00889722	0.0954963
Median value	None	AFR	DIAMANTE_T2D	HbA1c	4459	0.163885	0.0264953	6.18546	0.111955	0.215816	6.7475e-10	0.0082887	0.0922559
First value	None	AFR	MVP_CSx_META_t2d	HbA1c	4459	0.182105	0.0294467	6.18421	0.124389	0.23982	6.8007e-10	0.00828529	0.0922375
Median value	None	AFR	Mahajan_T2D	HbA1c	4459	0.162631	0.0264599	6.14633	0.11077	0.214492	8.6224e-10	0.00818226	0.0916773
First value	None	AFR	DIAMANTE_T2D	HbA1c	4459	0.171938	0.0304002	5.65583	0.112354	0.231523	1.6479e-08	0.00690321	0.0844155
First value	None	AFR	Mahajan_T2D	HbA1c	4459	0.170654	0.0303593	5.62114	0.111149	0.230158	2.0128e-08	0.00681664	0.0839013
Median value	None	AFR	MVP_CSx_META_t2d	Gluc	5631	3.43238	0.64052	5.35874	2.17696	4.6878	8.7138e-08	0.00489881	0.071243
Median value	None	AFR	GCST90319641_HbA1c	HbA1c	4459	0.115909	0.0264137	4.38821	0.064138	0.16768	1.1693e-05	0.0040785	0.0655889
First value	None	AFR	MVP_CSx_META_t2d	Gluc	5631	3.92356	0.830749	4.72292	2.29529	5.55183	2.3812e-06	0.0037701	0.0628255
First value	None	AFR	GCST90319641_HbA1c	HbA1c	4459	0.126687	0.0302914	4.18229	0.0673162	0.186059	2.9414e-05	0.00368567	0.0625233
Median value	None	AFR	MVP_CSx_META_Glucose_Mean	Gluc	5631	2.90465	0.636219	4.56549	1.65766	4.15164	5.0895e-06	0.00351225	0.0607392
Median value	None	AFR	MVP_CSx_META_Glucose_Max	HbA1c	4459	0.0997336	0.0256017	3.89559	0.0495543	0.149913	9.9397e-05	0.00316973	0.0582523
First value	None	AFR	MVP_CSx_META_Glucose_Mean	HbA1c	4459	0.113906	0.0293018	3.88735	0.0564748	0.171338	0.00010282	0.00315544	0.0581296
Median value	None	AFR	MVP_CSx_META_Glucose_Mean	HbA1c	4459	0.0979773	0.0255569	3.83368	0.0478856	0.148069	0.00012798	0.00306307	0.0573297
First value	None	AFR	MVP_CSx_META_Glucose_Max	HbA1c	4459	0.110794	0.0293575	3.77397	0.0532535	0.168335	0.00016276	0.00296178	0.0564396
Median value	None	AFR	MVP_CSx_META_Glucose_Max	Gluc	5631	2.62955	0.636711	4.1299	1.3816	3.87751	3.6818e-05	0.00284376	0.0549625
Median value	None	AFR	MVP_CSx_META_t2d_xDIAMANTE	Gluc	5631	2.59522	0.633257	4.0982	1.35403	3.8364	4.2223e-05	0.0027977	0.0545419
Median value	None	AFR	MVP_CSx_META_A1C_Max	Gluc	5631	2.41564	0.634601	3.80654	1.17182	3.65945	0.00014242	0.00239033	0.0506707
Median value	None	AFR	MVP_CSx_META_A1C_Max	HbA1c	4459	0.0863102	0.0255908	3.3727	0.0361522	0.136468	0.00075069	0.0023219	0.0504549
First value	None	AFR	MVP_CSx_META_Glucose_Max	Gluc	5631	3.08518	0.825568	3.73704	1.46707	4.7033	0.00018804	0.00229764	0.0497479
First value	None	AFR	MVP_CSx_META_Glucose_Mean	Gluc	5631	3.03962	0.825235	3.68333	1.42215	4.65708	0.00023236	0.00222717	0.0490346
Median value	None	AFR	MVP_CSx_META_A1C_Mean	Gluc	5631	2.32477	0.633405	3.67027	1.0833	3.56625	0.00024453	0.00221019	0.0488612
Median value	None	AFR	MVP_CSx_META_A1C_Mean	HbA1c	4459	0.0835477	0.025564	3.26818	0.0334422	0.133653	0.00109063	0.00216689	0.048895
First value	None	AFR	Mahajan_T2D	Gluc	5631	3.05837	0.84736	3.6093	1.39755	4.7192	0.0003097	0.00213169	0.0480513
First value	None	AFR	MVP_CSx_META_A1C_Max	HbA1c	4459	0.094479	0.0293453	3.21957	0.0369623	0.151996	0.00129306	0.00209645	0.0481694
Median value	None	AFR	MVP_CSx_META_t2d_xDIAMANTE	HbA1c	4459	0.080524	0.025477	3.16065	0.0305891	0.130459	0.0015847	0.00201248	0.04729
First value	None	AFR	MVP_CSx_META_A1C_Mean	HbA1c	4459	0.0921328	0.0293138	3.14298	0.0346777	0.149588	0.00168334	0.00198759	0.0470262
First value	None	AFR	DIAMANTE_T2D	Gluc	5631	2.93738	0.848454	3.46203	1.2744	4.60035	0.0005401	0.00194747	0.046095
First value	None	AFR	MVP_CSx_META_t2d_xDIAMANTE	HbA1c	4459	0.0896556	0.0292133	3.069	0.0323975	0.146914	0.0021607	0.0018849	0.0459216
Median value	None	AFR	GCST90025974_HbA1c	HbA1c	4459	0.0817158	0.0266817	3.06262	0.0294197	0.134012	0.0022072	0.00187616	0.0458263
First value	None	AFR	Locke_BMI	HbA1c	4459	0.0910451	0.0298868	3.04633	0.032467	0.149623	0.00233008	0.00185392	0.0455831
Median value	None	AFR	Mahajan_T2D	Gluc	5631	2.08867	0.653861	3.19436	0.807098	3.37023	0.00140916	0.00163213	0.0425377
Median value	None	AFR	GCST90019509_HbA1c	HbA1c	4459	0.0725798	0.0264406	2.74502	0.0207563	0.124403	0.00607504	0.00146378	0.0410825
First value	None	AFR	MAGIC_HbA1c	HbA1c	4459	0.078908	0.0296297	2.66314	0.0208338	0.136982	0.00776936	0.00136474	0.0398591
Median value	None	AFR	DIAMANTE_T2D	Gluc	5631	1.90657	0.654745	2.91193	0.623269	3.18987	0.00360618	0.00132671	0.0387827
First value	None	AFR	MVP_CSx_META_A1C_Max	Gluc	5631	2.34084	0.823073	2.84402	0.727615	3.95406	0.00447085	0.00125747	0.0378796
First value	None	AFR	GCST90025974_HbA1c	HbA1c	4459	0.0776391	0.0306028	2.53699	0.0176575	0.137621	0.0112148	0.00121797	0.0379738
First value	None	AFR	MVP_CSx_META_A1C_Mean	Gluc	5631	2.27601	0.821479	2.77063	0.665914	3.88611	0.00561318	0.00118445	0.0369034
Median value	None	AFR	Locke_BMI	HbA1c	4459	0.0644491	0.0260753	2.47166	0.0133416	0.115557	0.013486	0.00114474	0.0369972
Median value	None	AFR	METAL_HbA1c	HbA1c	4459	0.0621945	0.0264742	2.34925	0.0103051	0.114084	0.0188547	0.00101265	0.0351673
Median value	None	AFR	GCST90319613_HbA1c	HbA1c	4459	0.061755	0.0263765	2.34129	0.0100571	0.113453	0.019261	0.00100429	0.0350483
First value	None	AFR	GCST90019509_HbA1c	HbA1c	4459	0.070855	0.0303233	2.33665	0.0114213	0.130289	0.0195015	0.00099943	0.0349789
First value	None	AFR	MVP_CSx_META_t2d_xDIAMANTE	Gluc	5631	2.06564	0.821627	2.51408	0.455251	3.67603	0.0119619	0.00094416	0.0334904
First value	None	AFR	METAL_HbA1c	Gluc	5631	2.0375	0.848037	2.40261	0.375347	3.69965	0.0163109	0.00084698	0.032007
Median value	None	AFR	MAGIC_HbA1c	HbA1c	4459	0.0510415	0.025851	1.97445	0.00037346	0.101709	0.0483926	0.00064974	0.029562
First value	None	AFR	GCST90319641_HbA1c	Gluc	5631	1.78658	0.84622	2.11125	0.12799	3.44517	0.0347949	0.00061372	0.0281289
Median value	None	AFR	GCST90319613_HbA1c	Gluc	5631	1.37319	0.6538	2.10033	0.091745	2.65464	0.0357446	0.00060556	0.0279834
Median value	None	AFR	GCST90319641_HbA1c	Gluc	5631	1.36714	0.652822	2.09419	0.0876053	2.64667	0.0362873	0.000601	0.0279018
First value	None	AFR	METAL_HbA1c	HbA1c	4459	0.0580259	0.0303612	1.91119	-0.001482	0.117534	0.0560447	0.00059467	0.0286157
First value	None	AFR	GCST90319613_HbA1c	HbA1c	4459	0.0468696	0.0302532	1.54924	-0.0124267	0.106166	0.121394	0.00031398	0.0231997
First value	None	AFR	GCST90319613_HbA1c	Gluc	5631	1.38838	0.847623	1.63797	-0.272959	3.04972	0.101484	0.00029884	0.0218266
Median value	None	AFR	Locke_BMI	Gluc	5631	0.936116	0.645987	1.44913	-0.330018	2.20225	0.147358	0.00019534	0.0193112
First value	None	AFR	Locke_BMI	Gluc	5631	1.17446	0.837375	1.40255	-0.466792	2.81572	0.160805	0.00017176	0.0186908
Median value	None	AFR	GCST90025974_HbA1c	Gluc	5631	0.842839	0.656954	1.28295	-0.444791	2.13047	0.199563	0.00011472	0.0170974
First value	None	AFR	MAGIC_HbA1c	Gluc	5631	0.958365	0.830624	1.15379	-0.669659	2.58639	0.248636	5.8829e-05	0.0153766
Median value	None	AFR	METAL_HbA1c	Gluc	5631	0.717842	0.654485	1.0968	-0.564949	2.00063	0.272774	3.6052e-05	0.0146173
Median value	None	AFR	GCST90161217_HbA1c	Gluc	5631	0.705405	0.65249	1.0811	-0.573474	1.98428	0.2797	2.9977e-05	0.014408
Median value	None	AFR	GCST90019509_HbA1c	Gluc	5631	0.641121	0.655636	0.977863	-0.643924	1.92617	0.328184	-7.777e-06	0.0130324
Median value	None	AFR	GCST90161217_HbA1c	HbA1c	4459	0.0233544	0.026434	0.8835	-0.0284562	0.075165	0.377014	-4.922e-05	0.0132327
First value	None	AFR	GCST90161187_HbA1c	HbA1c	4459	-0.0265069	0.0305693	-0.867107	-0.0864227	0.033409	0.38593	-5.566e-05	-0.0129872
First value	None	AFR	GCST90161217_HbA1c	Gluc	5631	0.442474	0.845862	0.523104	-1.21542	2.10036	0.600922	-0.000129	0.00697208
First value	None	AFR	GCST90019509_HbA1c	Gluc	5631	0.337681	0.849933	0.397303	-1.32819	2.00355	0.691159	-0.0001496	0.00529541
Median value	None	AFR	MAGIC_HbA1c	Gluc	5631	0.134274	0.64086	0.209521	-1.12181	1.39036	0.834049	-0.0001699	0.00279261
Median value	None	AFR	MVP_CSx_META_max_BMI	Gluc	5631	-0.105184	0.651045	-0.161562	-1.38123	1.17086	0.871656	-0.000173	-0.0021534
First value	None	AFR	GCST90161187_HbA1c	Gluc	5631	0.0888992	0.845898	0.105095	-1.56906	1.74686	0.916305	-0.0001757	0.00140076
Median value	None	AFR	GCST90161187_HbA1c	Gluc	5631	-0.0667513	0.652569	-0.10229	-1.34579	1.21228	0.91853	-0.0001758	-0.0013634
First value	None	AFR	MVP_CSx_META_max_BMI	Gluc	5631	-0.0871719	0.843923	-0.103294	-1.74126	1.56692	0.917734	-0.0001758	-0.0013768
First value	None	AFR	MVP_CSx_META_mean_BMI	Gluc	5631	-0.0687643	0.843527	-0.08152	-1.72208	1.58455	0.935031	-0.0001765	-0.0010865
First value	None	AFR	GCST90025974_HbA1c	Gluc	5631	-0.0136777	0.851706	-0.0160591	-1.68302	1.65567	0.987188	-0.0001776	-0.000214
Median value	None	AFR	MVP_CSx_META_mean_BMI	Gluc	5631	-0.0091556	0.650741	-0.0140695	-1.28461	1.2663	0.988775	-0.0001776	-0.0001875
First value	None	AFR	MVP_CSx_META_max_BMI	HbA1c	4459	0.0131247	0.0301136	0.43584	-0.0458979	0.0721473	0.662974	-0.0001817	0.00652825
First value	None	AFR	MVP_CSx_META_mean_BMI	HbA1c	4459	0.0117589	0.0301048	0.390599	-0.0472465	0.0707644	0.696112	-0.0001901	0.00585062
Median value	None	AFR	MVP_CSx_META_mean_BMI	HbA1c	4459	-0.0091466	0.0262562	-0.348358	-0.0606088	0.0423157	0.727588	-0.0001971	-0.0052179
Median value	None	AFR	MVP_CSx_META_max_BMI	HbA1c	4459	-0.005536	0.0262642	-0.210781	-0.0570139	0.0459418	0.833068	-0.0002144	-0.0031572
Median value	None	AFR	GCST90161187_HbA1c	HbA1c	4459	-0.0041609	0.0266634	-0.156053	-0.0564212	0.0480994	0.875999	-0.0002189	-0.0023375
First value	None	AFR	GCST90161217_HbA1c	HbA1c	4459	-0.0011298	0.0303113	-0.0372746	-0.0605401	0.0582804	0.970268	-0.0002241	-0.0005583

### Sheet: Table S8
\bdebt\b
financial aid
financial barriers
financial burden
financial concern
financial constraint
financial difficult(y|ies)
financial hardship
financial inability
financial issues
financial limitation
financial pressure
financial problems
financial strain
financial stress
financial trouble
financial worries
financially strapped
financially struggling
foreclosure
